# Multi-strain probiotic enhances metformin tolerance by modulating gut microbiome and bile acid pathways: Insight from multi-omics post-hoc analysis (ProGasMet trial)

**DOI:** 10.64898/2026.02.06.26345743

**Authors:** Hanna Kwiendacz, Danuta Cembrowska-Lech, Karolina Skonieczna-Żydecka, Karolina Klimontowicz, Konrad Podsiadło, Anna Wierzbicka-Woś, Daniel Styburski, Mariusz Kaczmarczyk, Janusz Gumprecht, Igor Łoniewski, Katarzyna Nabrdalik

**Author notes:** Contributed equally as a first-author (Hanna Kwiendacz, Danuta Cembrowska-Lech). Contributed equally as a senior-author (Igor Łoniewski, Katarzyna Nabrdalik). Corresponding author: Igor Łoniewski.

## Abstract

**Background:** Metformin is the cornerstone therapy for type 2 diabetes, but gastrointestinal intolerance commonly limits dose escalation and long-term adherence. In the ProGasMet trial, multi-strain probiotic supplementation improved metformin tolerability. However, the underlying microbiome-metabolome mechanisms remain unclear.

**Methods and analysis:** We performed an exploratory multi-omics analysis using Period 1 of a randomized, double-blind, placebo-controlled trial. Participants with metformin intolerance received a multi-strain probiotic or placebo for 12 weeks. Paired stool samples collected at baseline (Visit 2) and end of treatment (Visit 5) were available from 34 participants (68 samples). We integrated shotgun metagenomic species profiles, predicted gut metabolic modules, and untargeted faecal LC-MS metabolomics using multi-block sparse PLS (DIABLO), complemented by longitudinal feature-level analyses and associations with gastrointestinal symptom burden (QACSMI and a simplified GI score).

**Results:** Multi-omics integration showed moderate concordance across taxonomic, functional, and metabolomic blocks and separated probiotic from placebo profiles at 12 weeks. Bile acid-related metabolites were among the strongest contributors to group separation, with hyodeoxycholic acid and related compounds enriched in the probiotic arm. Global biodiversity and community-wide turnover did not differ materially between groups. Feature-level analyses suggested modest, directionally coherent changes in selected taxa, functional modules, and metabolites. Higher hyodeoxycholic acid concentrations at Visit 5 were associated with lower gastrointestinal symptom burden in probiotic-treated participants, a pattern not observed under placebo; statistical support was exploratory.

**Conclusion:** Probiotic supplementation may be associated with coordinated microbiome-metabolome shifts in metformin-intolerant type 2 diabetes, highlighting bile acid remodelling, particularly hyodeoxycholic acid, as a plausible mechanistic candidate for improved tolerability.
