## Supplementary Table 1 for "Multi-strain probiotic enhances metformin tolerance by modulating gut microbiome and bile acid pathways: Insight from multi-omics post-hoc analysis (ProGasMet trial)"

### Sheet: V5_lm_rankGI
Feature	ANOVA_P	ANOVA_Q
1,1-Dimethylbiguanide	0.565975	0.836558
2-Pyrrolidinone	0.23059	0.836558
4-Guanidinobutanoic acid	0.96251	0.96251
Chenodeoxycholic acid	0.653683	0.836558
Hyodeoxycholic acid	0.0383652	0.460382
L-Glutamic acid	0.697132	0.836558
L-Glutamine	0.513077	0.836558
L-Proline	0.504556	0.836558
L-Valine	0.487138	0.836558
Nutriacholic acid	0.932305	0.96251
Oleamide	0.398811	0.836558
Riboflavin	0.188783	0.836558

### Sheet: V5_lm_rankQACSMI
Feature	ANOVA_P	ANOVA_Q
1,1-Dimethylbiguanide	0.742124	0.809589
2-Pyrrolidinone	0.331916	0.806793
4-Guanidinobutanoic acid	0.924801	0.924801
Chenodeoxycholic acid	0.511597	0.806793
Hyodeoxycholic acid	0.0626475	0.751771
L-Glutamic acid	0.712998	0.809589
L-Glutamine	0.440186	0.806793
L-Proline	0.39808	0.806793
L-Valine	0.445197	0.806793
Nutriacholic acid	0.737277	0.809589
Oleamide	0.537862	0.806793
Riboflavin	0.144998	0.806793

### Sheet: V5_glm_QACSMI_med
Feature	ANOVA_P	ANOVA_Q
1,1-Dimethylbiguanide	0.176974	0.28651
2-Pyrrolidinone	0.0794304	0.28651
4-Guanidinobutanoic acid	NA	NA
Chenodeoxycholic acid	4.1629e-05	0.000457919
Hyodeoxycholic acid	0.0934076	0.28651
L-Glutamic acid	0.182325	0.28651
L-Glutamine	0.14599	0.28651
L-Proline	0.137142	0.28651
L-Valine	0.423053	0.465359
Nutriacholic acid	0.828693	0.828693
Oleamide	0.389344	0.465359
Riboflavin	0.262678	0.361182
4-Guanidinobutanoic acid and Chenodeoxycholic acid did not converge while fiting

### Sheet: V5_glm_GI_med
Feature	ANOVA_P	ANOVA_Q
1,1-Dimethylbiguanide	0.253592	0.587458
2-Pyrrolidinone	0.0770944	0.407488
4-Guanidinobutanoic acid	0.75308	0.903697
Chenodeoxycholic acid	0.438236	0.657355
Hyodeoxycholic acid	0.0380482	0.407488
L-Glutamic acid	0.293729	0.587458
L-Glutamine	0.208784	0.587458
L-Proline	0.101872	0.407488
L-Valine	0.962812	0.962812
Nutriacholic acid	0.902249	0.962812
Oleamide	0.69903	0.903697
Riboflavin	0.347581	0.595853
